# Early Prenatal Nitrate Exposure and Birth Outcomes: A Study of Iowa’s Public Drinking Water (1970-1988)

**DOI:** 10.1101/2024.10.02.24314781

**Authors:** Jason Semprini

**Affiliations:** Des Moines University College of Health Sciences, Department of Public Health

**Author notes:** **Corresponding Author**: Jason Semprini, 8025 Grand Ave, West Des Moines, IA 50266. **Funding:** None.

## Abstract

**Background:** Despite the biological mechanisms linking prenatal nitrate exposure to birth outcomes, epidemiological research has been inconclusive. The evidence-base has been limited by where and how nitrate exposure was measured, and the spurious correlation between geotemporal nitrate heterogeneity and unmeasurable factors contributing to gestational age and birth weight.

**Objective:** We linked Iowa water quality data and birth records to estimate the independent association between early prenatal nitrate exposure and birth outcomes.

**Methods:** Accessing Community Water Supply Quality Data, we calculated the median nitrate (mg/L) level for each county-date. With birth certificate microdata from the National Center for Health Statistics, we linked every Iowa birth (1970-1988) to a county-level nitrate measure within thirty days of conception. The outcomes were gestational age (weeks), preterm birth (< 37 weeks), birth weight (g), and low birth weight (< 2500 g). Nitrate exposure was first measured as a “dose-response” continuous variable, then as four binary variables (>10 mg/L, >5 mg/L, > 0.1 mg/L, > 0.0 mg/L). We constructed linear regression models which controlled for maternal and paternal characteristics, and county-year and year-month fixed-effects to account for unobservable annual variation between counties and longitudinal variation within all counties.

**Results:** Among 357,741 births, mean nitrate exposure was 4.2 mg/L. Early prenatal exposure to >0.1 mg/L nitrate was associated preterm birth (Est. = +0.66%-points; C.I. = 0.31, 1.01). Early prenatal exposure to 5 mg/L nitrate was associated with low birth weight (Est. = +0.33%-points; C.I. = 0.03, 0.63). The associations between elevated exposure to nitrate and any birth outcomes did not differ from lower levels of exposure.

**Discussion:** Prenatal exposure to nitrate below the >10 mg/L standard may cause harm. Since establishing this standard in 1992, groundwater nitrate levels have risen. Our results warrant greater scholarly and policymaking attention to understand and combat the adverse effects of nitrate.

---

Nitrate is a naturally occurring compound needed by plants and animals, increasingly used in inorganic fertilizers^1^. Once consumed by humans, most frequently through drinking water via agricultural runoff into groundwater, nitrates could interfere with the blood’s capacity to carry oxygen^1,2^. This interference is especially concerning for children, possibly fatal^3^. The Environmental Protection Agency (EPA) explicitly identifies the risk from drinking water with elevated nitrate levels in infants^4^. Given the risk, in 1992 the EPA set a maximum contaminant level for water-based nitrate at 10 mg/L^5^. Researchers have since identified biological mechanisms and potentially adverse effects of maternal transfer of nitrate compounds in utero^6^. Prenatal nitrate exposure could also induce thyroid disfunction and oxidative stress^7,8^. Yet, still today the EPA does not identify adverse birth outcomes as a risk from consuming water-based nitrate^9^.

Biological mechanisms suggest that early prenatal nitrate exposure could increase the risk of fetal death, malformation, and growth defects^6,9^. After the fourth month in utero, the placenta protects against maternal transfer of nitrate compounds^10^. Thus, nitrate exposure poses the greatest risk during the perinatal period just before or after conception^10,11^. Yet, despite the plausible biological mechanisms linking early prenatal exposure to nitrate on adverse birth outcomes, epidemiological research has been inconclusive^10,12–14^.

Three recent studies have reviewed the epidemiological literature evaluating the association between nitrate exposure and birth outcomes^12–14^. All three revealed that the evidence-based, spanning over thirty years, remains inconsistent. However, three reviews revealed some important consistencies. One common theme was the limited population-based research conducted in the U.S. Of the 16 studies in Lin’s review, only three were U.S. population-based studies^12,15–17^. Clemmensen’s review of 13 studies included three additional U.S. population-based studies^13,18– 20^. Taken together, these six U.S. studies in six states (CA, IA, IN, MO, OH, TX) described a clear association between prenatal exposure to nitrates and increased risk of fetal malformation and preterm birth, but less evidence on birth weight^15–20^. Two of these studies, both in California, found adverse effects from nitrate exposure under the EPA standard of 10 mg/L^16,17^. However, while most of the U.S. population-based studies showed consistent adverse effects of exposure, methodological concerns related to timing of exposure, unit of analysis, and design may pose threats to internal validity^12–14^. One study, however, implemented a research design to overcome potential confounding between maternal health and exposure to elevated nitrates^17^. The Sherris study found that exposure to > 5 mg/L nitrate was associated with higher odds of preterm birth in California (2000-2011). Unfortunately, no other individual-level, population based U.S. research has implemented designs aiming to overcome unobserved confounding, leaving a major evidence gap for residents in states with higher levels of groundwater nitrate.
