## Supplemental Exhibits 1-5 for "Early Prenatal Nitrate Exposure and Birth Outcomes: A Study of Iowa’s Public Drinking Water (1970-1988)"

### Sheet: SupplementalExhibit-1
Supplemental Exhibit 1
	Nitrate Measures (mg/L)
Percentile	Unweighted	Weighted
Min	0	0
0.01	0	0
0.05	0	0
0.1	0	0
0.25	0.045	0.068
0.5	1.115	1.6
0.75	4.97	6.3
0.9	8.67	10.44
0.95	12.5	14.9
0.99	28	33.78
Max	113	113

### Sheet: SupplementalExhibit-2
Supplemental Exhibit 2
County				Nitrate								Birth Weight					Gestational Age
Name	FIPS	N	Percent	(>10 mg/L)	(>5 mg/L)	(>0.1 mg/L)	(> 0.0 mg/L)	Mean (mg/L)	SD	Min	Max	% Low Birth Weight (<2500 g)	Mean (g)	SD	Min	Max	% Preterm Birth (<37 w)	Mean (w)	SD	Min	Max
Adair	19001	1005	0.00280929	0.0839503	0.15816	0.778	0.842586	4.36161	13.9928	0	95	0.0425344	3433.77	531.955	950	5160	0.0816445	39.9349	2.64583	25	51
Adams	19003	291	0.000813438	0.0060194	0.0230138	0.531583	0.760179	0.733348	2.10813	0	22.59	0.0285615	3551.46	553.292	539	5131	0.0812692	40.0197	2.50544	25	48
Allamakee	19005	671	0.00187566	0.0253971	0.135853	0.538468	0.769007	2.4998	6.64598	0	41	0.0541026	3474.75	580.152	907	5273	0.0804244	39.9672	2.57302	23	52
Appanoose	19007	559	0.00156258	0	0	0.81676	0.830862	0.618619	0.440749	0	1.242	0.0526485	3481.99	569.082	964	5415	0.0685137	40.3571	3.10441	19	51
Audubon	19009	521	0.00145636	0	0.0196944	0.600556	0.785325	1.21881	1.66074	0	7.6	0.0320822	3551.78	622.67	737	5160	0.0543941	39.8301	2.74297	22	47
Benton	19011	2733	0.00763961	0.0041707	0.197827	0.495547	0.66392	2.07228	3.57194	0	38	0.0339551	3461.44	533.838	470	5358	0.0602325	39.7479	2.45015	21	52
Black Hawk	19013	17526	0.0489908	0.0218635	0.168747	0.796308	0.854186	2.90034	3.35022	0	35	0.0582109	3404.88	592.354	227	7258	0.0833949	39.6568	2.76354	17	52
Boone	19015	2818	0.00787721	0.036568	0.156381	0.765932	0.812214	2.57412	2.68426	0	11.11	0.0555374	3415.05	593.548	340	5273	0.09021	39.6209	2.79163	17	52
Bremer	19017	3022	0.00844745	0.225104	0.614342	0.895337	0.908419	6.38895	5.40765	0	42	0.0365702	3506.83	544.3	425	5330	0.0635666	39.6798	2.48513	21	52
Buchanan	19019	3252	0.00909038	0.0428549	0.472303	0.788253	0.837394	4.91152	4.83674	0	32	0.0430097	3461.51	581.703	400	5585	0.0695634	39.7935	2.69874	20	52
Buena Vista	19021	2865	0.00800859	0.305484	0.666018	0.842355	0.925096	6.97135	5.09181	0	18.22	0.0453415	3454.02	551.204	415	5500	0.0732634	39.6726	2.62715	17	52
Butler	19023	2034	0.00568568	0.0365901	0.243124	0.682511	0.79203	2.91554	4.39617	0	28	0.040716	3487.76	574.448	482	5630	0.0783537	39.5934	2.63462	23	52
Calhoun	19025	1065	0.00297701	0	0.0125343	0.536425	0.709456	0.582334	1.04718	0	7.5	0.0529964	3472.27	575.987	379	5245	0.0611069	39.7684	2.34442	18	51
Carroll	19027	3210	0.00897297	0.158494	0.285507	0.748124	0.848445	5.25476	10.8505	0	90.5	0.0434078	3493.55	593.897	400	5755	0.0702495	39.7457	2.48175	17	51
Cass	19029	2061	0.00576115	0.661111	0.788908	0.929821	0.963843	9.84689	5.3833	0	27.447	0.0534862	3456.16	591.623	482	5273	0.0735768	39.7079	2.60348	20	52
Cedar	19031	1670	0.00466818	0.0497808	0.254151	0.525909	0.627938	2.34312	3.58475	0	12.2	0.0489443	3459.82	553.426	370	5216	0.0704918	39.7879	2.46595	22	52
Cerro Gordo	19033	4208	0.0117627	0	0	0.195527	0.444238	0.167142	0.522187	0	3.614	0.0439306	3407.17	528.365	440	6209	0.0727477	39.782	2.71739	18	52
Cherokee	19035	1172	0.00327611	0.0820245	0.101458	0.425272	0.696527	2.478	7.15839	0	36.596	0.0580641	3433.68	581.341	539	5613	0.080407	39.7376	2.74122	20	52
Chickasaw	19037	1378	0.00385195	0.0097369	0.09172	0.637665	0.736289	1.97287	4.39233	0	43	0.045631	3574.93	607.325	280	5443	0.0815841	39.626	2.48195	18	52
Clarke	19039	528	0.00147593	0.0414133	0.0414133	0.603623	0.795859	1.74676	3.72401	0	19	0.0674953	3413.33	612.196	710	5557	0.100262	39.6804	2.59694	25	52
Clay	19041	2520	0.0070442	0.318757	0.617695	0.8842	0.92203	7.69769	6.8934	0	45	0.0392867	3477	536.505	425	5840	0.0737368	39.7788	2.52617	19	52
Clayton	19043	2244	0.00627269	0.0219833	0.11997	0.529985	0.666949	1.95519	4.85686	0	42	0.0564112	3491.84	607.827	312	5330	0.0699109	39.7104	2.72566	21	51
Clinton	19045	7211	0.020157	0.110089	0.259345	0.65296	0.761614	5.18544	10.0152	0	49	0.0550228	3454.61	603.972	397	5755	0.0782451	39.6925	2.76024	20	52
Crawford	19047	3190	0.00891707	0.210746	0.471362	0.910061	0.943358	6.35269	6.46132	0	32.2	0.0443038	3490.6	565.427	482	5727	0.0758419	39.7395	2.61372	17	52
Dallas	19049	3495	0.00976964	0.046253	0.149952	0.684621	0.815772	2.37154	4.12861	0	27	0.0469356	3455.73	561.029	595	5700	0.0642645	39.8256	2.73588	18	52
Davis	19051	299	0.0008358	0	0.0877473	0.457542	0.584877	0.779772	1.66184	0	6	0.0305444	3490.4	510.567	370	4950	0.0790084	39.8727	2.66625	20	49
Decatur	19053	463	0.00129423	0.0368917	0.0368917	0.577034	0.67592	1.19499	4.62552	0	28	0.0717731	3408.91	604.627	1191	4905	0.0982121	39.6736	2.9632	28	52
Delaware	19055	2761	0.00771787	0.100797	0.522796	0.89319	0.907734	5.52604	4.87111	0	44	0.0498527	3484.4	587.576	320	5358	0.0720639	39.6094	2.61752	21	52
Des Moines	19057	2923	0.00817072	0	0.0321109	0.777335	0.863043	1.39624	1.58591	0	5.11	0.0599087	3398.85	592.381	284	5415	0.0757257	39.6083	2.59816	22	52
Dickinson	19059	955	0.00266953	0	0.0431906	0.424878	0.690095	0.602827	1.53614	0	7.5	0.060977	3468.99	627.981	430	5443	0.0940103	39.656	2.97418	23	52
Dubuque	19061	11893	0.0332447	0.0702724	0.255095	0.660982	0.700121	4.03233	7.63499	0	51	0.0431566	3470.78	556.666	227	5920	0.0628639	39.8193	2.58847	18	52
Emmet	19063	721	0.00201542	0	0.0162563	0.438835	0.640608	0.479606	1.00498	0	8	0.0532027	3459.62	612.532	425	5714	0.0584596	39.6262	2.43411	21	52
Fayette	19065	3349	0.00936152	0.199556	0.458009	0.788224	0.874263	5.77522	8.38761	0	55	0.0458629	3497.24	571.03	500	5585	0.0702972	39.7869	2.67089	18	52
Floyd	19067	1655	0.00462625	0.0208054	0.0208054	0.301151	0.546304	0.644366	3.12001	0	23	0.0258481	3511.09	535.489	450	5080	0.0626838	39.8484	2.4454	18	50
Franklin	19069	1341	0.00374852	0.107029	0.179614	0.58545	0.706033	4.09	9.51661	0	48.5	0.0422658	3497.69	603.528	355	5954	0.0760882	39.7319	2.69821	23	52
Fremont	19071	585	0.00163526	0.0821006	0.0934812	0.633497	0.724686	3.0209	6.44636	0	28	0.0570211	3399.27	550.967	595	5188	0.0679351	39.4584	2.66332	20	52
Greene	19073	883	0.00246827	0	0	0.462471	0.715068	0.543973	0.928346	0	3.6	0.047858	3497.94	557.627	397	5358	0.0591024	39.8619	2.31163	23	50
Grundy	19075	1397	0.00390506	0.03919	0.170797	0.623362	0.734318	2.2978	3.36112	0	11.521	0.0453994	3491.69	624.259	312	5160	0.0611195	39.7474	2.66142	18	52
Guthrie	19077	1296	0.00362273	0.0475366	0.455988	0.906181	0.92738	4.56764	3.5382	0	19.9075	0.0409989	3492.09	587.671	475	5812	0.0723855	39.7936	2.64109	22	51
Hamilton	19079	1455	0.00406719	0	0.0153722	0.371318	0.646291	0.366515	0.998696	0	7	0.0441087	3483.36	587.355	397	5330	0.0837106	39.5938	2.80587	22	50
Hancock	19081	1160	0.00324257	0	0	0.294573	0.610913	0.165103	0.305105	0	1.16	0.0428877	3468.06	554.934	539	5400	0.0568528	40.0133	2.5202	22	51
Hardin	19083	2171	0.00606864	0.0273552	0.287494	0.506723	0.677534	2.6114	3.55122	0	11.33	0.0496056	3457.75	562.604	510	5868	0.0715832	39.7653	2.48053	22	52
Harrison	19085	1710	0.00477999	0.302324	0.363437	0.817961	0.843129	7.53571	9.44143	0	39	0.0475104	3439.03	585.774	482	5443	0.0840387	39.4912	2.82316	18	52
Henry	19087	1655	0.00462625	0.015358	0.0744575	0.496732	0.59726	1.16064	2.99617	0	19	0.0516831	3414.71	573.596	425	5358	0.0895171	39.7145	2.89295	17	52
Howard	19089	878	0.00245429	0.081774	0.420352	0.786753	0.819731	5.412	8.97925	0	48	0.0402042	3505.85	576.858	425	5443	0.0586105	39.6882	2.48361	21	51
Humboldt	19091	1148	0.00320903	0	0.0117391	0.441359	0.636151	0.846552	1.44848	0	5.45	0.0332958	3433.55	558.076	510	5415	0.0752667	39.7449	2.66657	22	51
Ida	19093	1173	0.00327891	0.2578	0.877944	0.97189	0.994376	10.2667	11.8327	0	99	0.0460972	3505.79	593.012	369	5443	0.0756565	39.5477	2.57551	19	50
Iowa County	19095	1508	0.00421534	0	0.157045	0.613118	0.795789	1.8311	2.4467	0	10	0.0488753	3458.6	567.162	369	5075	0.0608606	39.8688	2.39988	21	51
Jackson	19097	2539	0.00709731	0.0468439	0.154733	0.601593	0.716023	2.95619	6.17296	0	41	0.047856	3458.7	555.265	397	5982	0.0610656	39.8259	2.41584	24	52
Jasper	19099	4103	0.0114692	0.0309057	0.183219	0.877465	0.910351	3.09015	4.51638	0	27	0.0470798	3442.01	583.945	397	5443	0.0777905	39.9254	2.95772	20	52
Jefferson	19101	640	0.001789	0	0.0273846	0.597755	0.812129	0.717767	1.42806	0	8.67	0.070404	3358.85	618.075	595	5642	0.102489	39.6436	2.76917	24	52
Johnson	19103	11436	0.0319673	0.0158709	0.415581	0.734517	0.802509	3.71091	3.28722	0	15	0.0456178	3442.74	550.142	230	6780	0.0654907	39.5685	2.42834	18	52
Jones	19105	2148	0.00600434	0.0637289	0.24487	0.687336	0.782771	5.02212	9.89882	0	52	0.0399603	3480.22	556.617	652	5670	0.0586372	39.8257	2.42625	17	52
Keokuk	19107	1397	0.00390506	0	0	0.53495	0.738141	0.401331	0.640337	0	3.33	0.0347133	3453.71	544.961	670	5370	0.069962	39.7545	2.47801	18	52
Kossuth	19109	3210	0.00897297	0.0109281	0.0109281	0.300398	0.395213	1.08629	6.59528	0	63	0.0302008	3525.06	562.037	539	5557	0.064803	39.8063	2.57888	19	52
Lee	19111	4904	0.0137082	0.0707007	0.0969151	0.728198	0.803055	3.98512	9.7365	0	55.5	0.0600452	3455.09	620.329	340	5528	0.0894061	39.6877	2.73649	18	52
Linn	19113	25194	0.0704253	0.0429814	0.0863914	0.603197	0.689924	2.2677	5.30506	0	41	0.0486055	3422.47	569.405	230	7258	0.0658272	39.7441	2.52725	17	52
Louisa	19115	921	0.00257449	0.0896018	0.0991329	0.409369	0.697985	3.94046	11.6878	0	51	0.0520242	3416.19	583.571	850	5358	0.0715009	39.8392	2.68837	22	50
Lucas	19117	292	0.000816233	0	0	0.780161	0.872042	0.575802	0.445138	0	1.3	0.0424879	3515.05	597.793	1110	5000	0.0488754	39.8968	2.54178	28	52
Lyon	19119	1956	0.00546764	0.24188	0.577688	0.967055	0.981125	6.68473	5.047	0	38.2	0.033043	3569.54	564.67	369	5500	0.0658737	39.6862	2.41517	18	52
Madison	19121	1252	0.00349974	0	0.119127	0.72333	0.795229	1.89911	2.48532	0	9.335	0.0577944	3445	624.433	300	5443	0.0821017	39.6771	2.85267	25	51
Mahaska	19123	1232	0.00344383	0	0.0410327	0.578856	0.714244	0.859896	1.66874	0	7.9	0.0685756	3427.52	615.597	790	5585	0.0779968	39.8755	2.67172	21	52
Marion	19125	2637	0.00737125	0	0.208156	0.677262	0.810516	2.08892	3.10018	0	9.78	0.0530475	3462.89	589.6	454	6230	0.0724409	39.8933	2.78012	22	52
Marshall	19127	6053	0.0169201	0.322983	0.431067	0.753659	0.813996	6.05062	6.22015	0	24.4	0.0411362	3458.68	554.46	280	5850	0.0640052	39.7803	2.51529	20	52
Mills	19129	1367	0.0038212	0.195382	0.548905	0.845738	0.882973	6.39806	6.70008	0	39.2	0.0729944	3386.36	598.438	295	5330	0.109556	39.3738	3.18977	17	52
Mitchell	19131	1103	0.00308324	0.0470207	0.482477	0.936754	0.958471	5.68266	3.98908	0	31	0.0194284	3526.68	533.231	830	5103	0.0429002	39.7768	2.2136	22	51
Monona	19133	1199	0.00335159	0.0979555	0.496877	0.893156	0.912824	5.4711	4.47775	0	27.5	0.043149	3467.26	558.502	765	6010	0.0833547	39.7654	2.72364	22	52
Monroe	19135	295	0.000824619	0	0	0.643398	0.772126	0.542361	0.782756	0	2.937	0.0227123	3463.09	467.457	1470	5160	0.0599926	39.7993	2.27792	27	48
Montgomery	19137	761	0.00212724	0.0335279	0.0604112	0.53964	0.696721	3.09299	7.88187	0	44	0.0425066	3403.07	535.586	595	5103	0.0711457	39.6384	2.47717	25	49
Muscatine	19139	4180	0.0116844	0.133867	0.239922	0.717914	0.808318	6.21152	12.509	0	57	0.0502693	3422.44	559.943	300	5330	0.0728695	39.8262	2.87529	18	52
O'Brien	19141	2233	0.00624195	0.0427755	0.21533	0.892719	0.923196	3.34375	3.71916	0	25.2015	0.0334965	3551.88	544.616	420	5245	0.0591322	39.8758	2.54592	18	52
Osceola	19143	771	0.00215519	0.139548	0.266381	0.616983	0.747424	6.33179	15.6314	0	113	0.0541938	3525.34	623.225	624	5500	0.0893529	39.5436	2.63122	17	48
Page	19145	1860	0.00519929	0.486057	0.643125	0.896064	0.915988	7.62658	5.20908	0	34	0.0580312	3403.28	578.277	454	5216	0.0902438	39.7062	2.78863	22	52
Palo Alto	19147	1321	0.00369262	0.0416614	0.271606	0.758724	0.810435	2.8862	3.12687	0	14.44	0.0463467	3480.21	562.844	369	5443	0.0536867	39.9505	2.58462	17	52
Plymouth	19149	3487	0.00974728	0.350297	0.700997	0.919972	0.937465	8.88062	6.48834	0	40.16	0.048364	3490.51	581.028	235	6039	0.0618516	39.7618	2.53758	18	52
Pocahontas	19151	1097	0.00306646	0.0379806	0.471	0.671827	0.771492	3.84367	3.8407	0	10.67	0.0488978	3471.95	586.892	490	5415	0.0729976	39.6362	2.72715	17	52
Polk	19153	54595	0.15261	0.0272044	0.433599	0.82439	0.893835	4.38779	4.59788	0	44	0.0576834	3392.45	587.521	255	7711	0.0839306	39.6708	2.8104	17	52
Pottawattamie	19155	13108	0.036641	0.0430895	0.298918	0.768371	0.805761	3.33176	4.23791	0	22.59	0.0616231	3390.59	584.932	284	5840	0.0960852	39.5871	2.85561	18	52
Poweshiek	19157	1499	0.00419018	0.0680117	0.0897844	0.666212	0.762951	4.13777	13.6481	0	73	0.04249	3443.91	555.419	300	5188	0.0831747	39.7305	2.54085	21	52
Ringgold	19159	254	0.000710011	0	0	0.596186	0.790959	0.61012	0.813927	0	2.44	0.0211462	3482.56	504.005	1021	5018	0.0531618	40.1333	2.27548	27	52
Sac	19161	1613	0.00450885	0.366586	0.574597	0.846412	0.927232	8.98551	12.8896	0	92	0.0438063	3467.39	585.223	425	5387	0.0768807	39.5986	2.88749	17	52
Scott	19163	25128	0.0702408	0.0196607	0.052346	0.55587	0.69904	1.64383	4.39152	0	33	0.0525334	3409.74	574.732	284	6152	0.0871229	39.6085	2.80768	17	52
Shelby	19165	1841	0.00514618	0.0041279	0.209022	0.721723	0.796883	2.42144	2.86762	0	10.44	0.0469144	3491.21	583.287	454	5500	0.0663211	39.7721	2.65198	23	52
Sioux	19167	5858	0.016375	0.0864842	0.369032	0.828094	0.893266	4.9725	6.56549	0	55	0.0280569	3605.33	542.561	340	5670	0.0458081	39.9316	2.22517	21	52
Story	19169	8092	0.0226197	0	0	0.53808	0.687252	0.421856	0.573477	0	2.259	0.0405423	3437.89	529.507	285	5670	0.0590393	39.7137	2.50669	19	52
Tama	19171	2365	0.00661093	0.0036739	0.0299653	0.643563	0.736617	1.28125	1.7734	0	13.56	0.0357894	3473.24	555.245	510	5472	0.0733458	39.8349	2.74128	21	52
Taylor	19173	501	0.00140045	0	0	0.468666	0.667966	0.52787	0.984931	0	4.744	0.0311351	3450.74	506.397	1049	5018	0.0858941	39.8692	2.39421	27	48
Union	19175	533	0.0014899	0	0	0.624645	0.725003	0.703174	0.944359	0	2.711	0.0242814	3440.56	500.313	1446	5750	0.0475776	40.1969	2.42339	24	49
Van Buren	19177	663	0.0018533	0	0.272702	0.604508	0.698787	2.77448	3.12041	0	10	0.0424235	3461.78	534.968	1240	5188	0.077448	40.0278	2.71109	27	52
Wapello	19179	3244	0.00906801	0	0.109527	0.658187	0.743328	1.93935	2.16381	0	8.44	0.0506788	3418.84	580.167	312	5580	0.0641575	39.8379	2.86699	20	52
Warren	19181	4705	0.013152	0.0484974	0.423393	0.767506	0.823687	3.68943	4.14729	0	17	0.0471201	3423.44	571.97	255	5755	0.085626	39.6734	2.64971	19	52
Washington	19183	1642	0.00458991	0	0	0.46005	0.632407	0.323046	0.471745	0	2.22	0.0389105	3471.44	580.218	540	5590	0.0774772	39.6293	2.51626	23	52
Wayne	19185	325	0.000908478	0.0726322	0.0726322	0.947948	1	2.9179	6.23981	0.02	25	0.0572384	3446.64	549.445	1540	5216	0.0798251	39.9049	3.11303	22	52
Webster	19187	5462	0.015268	0	0	0.420216	0.605852	0.319669	0.756433	0	4.78	0.0537792	3408.23	581.135	415	5670	0.074014	39.717	2.61922	17	52
Winnebago	19189	1060	0.00296304	0	0	0.304244	0.516876	0.152411	0.323094	0	2	0.0399241	3458.89	568.662	369	5710	0.0421575	39.9038	2.74386	19	51
Winneshiek	19191	2070	0.00578631	0.0303814	0.102606	0.767167	0.833252	2.69925	3.05641	0	21	0.0358931	3485.16	529.145	708	5415	0.0618041	39.7459	2.36085	25	52
Woodbury	19193	17407	0.0486581	0.504251	0.669602	0.864864	0.933878	11.734	11.9953	0	101	0.057026	3397.33	573.349	255	5868	0.0799113	39.649	2.71193	18	52
Worth	19195	454	0.00126907	0	0	0.313234	0.648747	0.230586	0.405129	0	1.807	0.087276	3450.38	652.348	964	5273	0.108687	39.4412	3.53948	25	52
Wright	19197	1106	0.00309162	0	0	0.392907	0.68618	0.430961	0.920434	0	5	0.0474789	3444.58	542.038	510	5188	0.0609196	39.8711	2.4242	23	50

### Sheet: SupplementalExhibit-3
Supplemental Exhibit 3
Unweighted Estimates
		Gestational Age (w)	Preterm Birth	Birth Weight (g)	Low-Birth Weight
Nitrate mg/L	Est.	-0.0020	0.02*	-0.0073	0.00
	(se)	(0.0011)	(0.01)	(0.1551)	(0.01)
Elevated Nitrate	Est.	0.0060	0.13	-2.6514	-0.01
(> 10 mg/L)	(se)	(0.0244)	(0.21)	(5.0141)	(0.19)
High Nitrate	Est.	0.006	0.04	-0.0182	0.16
(> 5 mg/L)	(se)	(0.0160)	(0.16)	(2.1962)	(0.10)
1% of EPA Threshold	Est.	-0.0267	0.26*	-0.4554	-0.02
(> 0.1 mg/L)	(se)	(0.0150)	(0.12)	(1.7866)	(0.09)
Any Nitrate	Est.	-0.0274*	0.25	1.6778	-0.01
(> 0.0 mg/L)	(se)	(0.0130)	(0.14)	(2.1838)	(0.09)
* p < 0.05

### Sheet: SupplementalExhibit-4
Supplemental Exhibit 4
Placebo Tests (Nitrate Measure 90+ Before Conception)
		Gestational Age (w)	Preterm Birth	Birth Weight (g)	Low-Birth Weight
Nitrate mg/L	Est.	-0.022	-0.01	1.398	0.00
	(se)	(0.026)	(0.02)	(3.081)	(0.01)
Elevated Nitrate	Est.	0.415	-0.74***	13.263	0.02
(> 10 mg/L)	(se)	(0.413)	(0.13)	(47.807)	(0.15)
High Nitrate	Est.	-0.407	0.24	-15.064	0.00
(> 5 mg/L)	(se)	(0.277)	(0.22)	(37.403)	(0.16)
1% of EPA Threshold	Est.	-0.088	0.11	31.839	-0.03
(> 0.1 mg/L)	(se)	(0.191)	(0.12)	(17.699)	(0.07)
Any Nitrate	Est.	0.072	0.10	22.041	-0.00
(> 0.0 mg/L)	(se)	(0.213)	(0.14)	(22.008)	(0.08)

### Sheet: SupplementalExhibit-5
Supplemental Exhibit 5
Weighted Estimates, not controlling for gestational age
		Birth Weight (g)	Low-Birth Weight
Nitrate mg/L	Est.	-0.44	0.03**
	(se)	(0.25)	(0.01)
Elevated Nitrate	Est.	-6.94	0.03
(> 10 mg/L)	(se)	(7.81)	(0.34)
High Nitrate	Est.	-1.49	0.34*
(> 5 mg/L)	(se)	(4.36)	(0.16)
1% of EPA Threshold	Est.	-8.91*	-0.22
(> 0.1 mg/L)	(se)	(3.80)	(0.16)
Any Nitrate	Est.	-7.83*	-0.08
(> 0.0 mg/L)	(se)	(3.80)	(0.13)
